# Comparison of 2D and 3D oxygen-enhanced MRI of the placenta

**DOI:** 10.1101/2023.03.17.23287353

**Authors:** Penny L. Hubbard Cristinacce, Minal Patel, Alexander Oh, Josephine H. Naish, Edward D. Johnstone, Emma Ingram

## Abstract

Oxygen-Enhanced Magnetic Resonance Imaging (OE-MRI) of the human placenta is potentially a sensitive marker of in vivo oxygenation. This methodological study shows that full coverage of the placenta is possible using 3D mapping of the change in longitudinal relaxation rate (ΔR_1_), in a group of healthy pregnant subjects breathing elevated levels of oxygen.

Twelve pregnant subjects underwent a comparison of 2D and 3D OE-MRI. ΔR_1_ was mapped for a single 2D slice (ss-2D), a single matched-slice from the 3D volume (ss-3D) and the full 3D volume (vol-3D).

The group-average median ΔR_1_ values for ss-3D (0.023 s^-1^) and vol-3D (0.022 s^-1^) do not differ significantly from ss-2D (0.020 s^-1^), when compared using a two-tailed paired t-test (ss-3D (p = 0.58) and vol-3D (p = 0.70)). However, median baseline T_1_ (T_1b_) for ss-2D was higher (1603 ms) than T_1b_ for ss-3D (1540 ms, p=0.07) and significantly higher than vol-3D (1515 ms, p = 0.02), when compared using a two-tailed paired t-test. In contrast with previous studies, no correlation of median ΔR_1_ with gestation age at scan for the normal group (N = 10) was observed for ss-2D, likely due to the smaller gestational range.

Full volume OE-MRI maps reveal sensitivity to changes in ΔR_1_, with some participants showing an enhanced gradient in the intermediate space between the fetal and maternal sides of the placenta in the 3D data. This study shows that it is feasible to acquire whole placental volume OE-MRI data on a Philips 1.5 T MRI scanner. Further work is necessary to implement this increased coverage on the scanners of other vendors.
