## Supplementary material for "Comparison of 2D and 3D oxygen-enhanced MRI of the placenta": Figure 1

### Sheet: 2D
						Participant number
Dynamic number	1	2	3	4	5	6	7	8	9	10	11	12	AVERAGE	STDEV	MEDIAN	IQR
1	-0.00412927	-0.00593124	0.00420515	-0.00606566	-0.00464066	0.00309575	-0.00352223	-0.00667943	0.016425	0.00154793	-0.000386296	0.0011011	-0.000414988	0.00651096	-0.00195426	0.00689819
2	0.00475035	-0.00518763	0.00509482	0.00180973	0.00232754	0.000172504	0.0145767	-0.00438553	-0.0043149	0.00540574	-0.00285891	0.001104	0.00154121	0.00559708	0.00145686	0.00805937
3	0.0045488	0.00971635	-0.0073419	0.00289775	0.00205573	-0.00748356	0.000848137	0.00285548	0.000645017	0.00256818	-0.00367132	-0.000991287	0.000553948	0.0049017	0.00145193	0.00452734
4	-0.00892038	-0.00284759	0.00155721	0.0024622	0.00217441	-0.0122339	0.0092888	0.00121679	-0.014657	-0.00550217	-0.00134615	0.00118827	-0.00230163	0.00689588	-7.89388e-05	0.00806823
5	0.00482732	0.00097976	-0.00571878	-0.00138409	-4.00248e-05	0.00087906	-0.00218822	0.00381394	0.000173936	0.00083154	-0.00016561	-0.000172324	0.000153042	0.00268818	6.69554e-05	0.0013795
6	0.00539652	-7.73532e-05	-0.000597695	0.00280052	0.000257283	0.0053001	-0.00465953	-0.00439895	-0.0116508	-0.00132407	0.00175394	-0.00462795	-0.000985666	0.00483245	-0.000337524	0.00647179
7	-0.00131237	-0.00543601	0.00500849	0.0044892	0.00126202	0.00115765	-0.00823562	0.00299056	0.00856046	-0.00139826	0.00104816	0.00119103	0.00077711	0.00453991	0.00117434	0.00469906
8	0.00740306	0.00227082	0.00746117	-0.00457872	-0.00213056	0.00412015	-0.00541392	0.00411268	0.00514062	-0.00157703	0.0022026	0.00191419	0.00174376	0.00431989	0.00223671	0.00609068
9	0.00238256	0.0163058	-0.00765831	0.00127463	0.000347701	0.00562263	0.00492716	0.00443924	0.0115745	0.000630464	0.00573922	-9.58073e-05	0.00379081	0.00604844	0.0034109	0.005092
10	0.016291	-0.0024913	-0.00864076	0.000919462	-0.000546188	-0.000511519	0.00512246	-0.00115685	0.00363627	-0.00142225	0.00503064	-0.00511152	0.000926623	0.00626409	-0.000528853	0.00567437
11	0.0192428	-0.00415298	-0.00500462	-0.0033331	-0.00509197	0.00130996	0.000739069	0.00961748	0.00318932	0.00224214	0.00272118	0.0017682	0.00193729	0.00690894	0.00153908	0.00637628
12	0.00901385	0.0102572	0.00240351	0.0101565	0.00067265	0.0165898	-0.00187359	0.0123678	0.00529521	0.00312526	0.0103769	0.00657229	0.00707977	0.00534908	0.00779307	0.00734227
13	0.000619651	0.00489606	0.00213745	0.00498079	0.00214314	0.0170192	-0.00314015	0.0125713	0.0131706	0.00161344	0.0223899	0.00751505	0.0071597	0.00759541	0.00493843	0.0107147
14	0.0191051	0.0140282	0.00836273	0.0110785	0.00456671	0.0215396	0.00420164	0.0349101	0.0212317	-0.000453197	0.0151403	0.010942	0.0137211	0.0096123	0.0125534	0.012223
15	0.0267915	0.00979382	-0.00262618	0.00952992	0.0016903	0.0310962	0.0234023	0.0341318	0.00487975	0.00429689	0.0109086	0.0203555	0.0145209	0.0122075	0.0103512	0.0195155
16	0.0357473	0.0134292	-0.00423249	0.0252187	-0.00514289	0.0320557	0.0140791	0.0320054	0.0330385	0.00441027	0.0130209	0.025477	0.0182589	0.0145154	0.0196489	0.0211497
17	0.0328068	0.0170625	0.0124074	0.0199534	0.00385534	0.0365752	0.0115056	0.025167	0.00742972	0.00738892	0.0123338	0.0249876	0.0176228	0.0104334	0.014735	0.0145458
18	0.0306022	0.0315795	0.0116554	0.00929233	0.0110829	0.0351349	0.0089277	0.0279881	0.0260088	0.00537483	0.0102654	0.0255244	0.0194531	0.0108605	0.0185899	0.0186195
19	0.0348234	0.0314642	0.0175098	0.00946412	0.0020679	0.0338416	0.00980748	0.0340333	0.0144705	0.00988895	0.0117873	0.0269985	0.0196798	0.011795	0.0159901	0.02219
20	0.0405201	0.0125658	0.0242037	0.0144876	-0.00116678	0.0458684	0.00902248	0.0311541	0.00564377	0.00954653	0.0112895	0.0282307	0.0192805	0.014583	0.0135267	0.019546
21	0.0394012	0.0369353	0.00537437	0.0216599	0.00597614	0.0431452	0.0115542	0.0248208	0.0117711	0.0110365	0.0103941	0.0283136	0.0208652	0.0135085	0.0167155	0.0195931
22	0.0490093	0.0319201	-0.00692994	0.0114138	0.00488054	0.0405184	0.0147575	0.0300898	0.016558	0.0091053	0.0130186	0.0318792	0.0205184	0.016177	0.0156577	0.0210528
23	0.0424018	0.0274742	-0.00916596	0.0130545	0.00330894	0.0320032	0.034065	0.034198	0.0360007	0.0125934	0.0117431	0.0339095	0.0226322	0.0158632	0.0297387	0.0217174
24	0.0452593	0.021746	-0.00824997	0.0143625	0.00587192	0.0258455	0.0205976	0.0352183	0.0373229	0.00982833	0.0111773	0.0325152	0.0209579	0.0152663	0.0211718	0.0223509
25	0.0500944	0.0262178	-0.00524464	0.0161252	0.00549421	0.0253975	0.0132491	0.0400091	0.00450156	0.0116547	0.0112931	0.0296465	0.0190365	0.0158105	0.0146871	0.0172316
26	0.0475236	0.0256266	-0.0121935	0.0209791	0.00136285	0.0237532	0.00870206	0.0316384	0.0147509	0.0118332	0.0119707	0.0344314	0.0183649	0.0159146	0.017865	0.0160791
27	0.0417663	0.0180871	-0.00217687	0.0136904	0.00599349	0.0285633	0.0143647	0.0314067	0.0194932	0.012143	0.0106926	0.0367567	0.0192317	0.0130131	0.0162259	0.0174937
28	0.0493117	0.0205653	0.00190266	0.0145331	0.0091001	0.0284111	0.0131221	0.0360963	0.0429296	0.0114693	0.0106421	0.0374386	0.0229601	0.0153679	0.0175492	0.0251694
29	0.0453158	0.0239002	-0.014682	0.0131329	0.00258846	0.0278722	0.015336	0.0298715	0.0136825	0.0134303	0.014768	0.0366702	0.0184905	0.0158155	0.015052	0.0150161
30	0.057014	0.0198639	0.00398488	0.014967	0.00335137	0.0272914	0.0443161	0.0421314	0.0161103	0.0133878	0.0246447	0.02611	0.0244311	0.0163636	0.0222543	0.0164292
31	0.0481842	0.0215017	-0.00762994	0.0186323	0.00481026	0.0277582	0.0183737	0.0474802	0.0356082	0.0127945	0.0149476	0.0324122	0.0229061	0.0164714	0.020067	0.018802
32	0.0454777	0.0255368	0.00519269	0.00823424	0.00263925	0.0308429	0.0137533	0.0206205	0.0533791	0.0147969	0.0148856	0.0324766	0.0223196	0.0158238	0.017753	0.0188778
33	0.0494649	0.00885763	-0.00272765	0.0068779	0.00253313	0.0319832	0.015682	0.0306119	0.0253323	0.0123417	0.013185	0.0398227	0.019497	0.0159101	0.0144335	0.022592
34	0.046164	0.0183929	0.007998	0.0166021	0.00313485	0.0363867	0.014443	0.0304296	0.0220087	0.0139133	0.0117037	0.0301142	0.0209409	0.0125659	0.0174975	0.0168322
35	0.0481916	0.0176798	0.00354263	0.0155925	0.00393891	0.033424	0.0148823	0.0261247	0.0217547	0.0141314	0.0102474	0.036994	0.020542	0.0135183	0.0166362	0.0147892
36	0.0489794	0.0251011	0.00195861	0.0129931	0.0104171	0.0320504	0.053631	0.0261011	0.0142979	0.0150246	0.0112067	0.0360283	0.0239824	0.0160876	0.0200629	0.0204983
37	0.0420536	0.0187348	0.0163951	0.0129218	0.00584015	0.0358865	0.0271359	0.0285456	0.0204637	0.0152682	0.0129271	0.0433858	0.0232965	0.0121244	0.0195992	0.0156979
38	0.0529118	0.0313547	-0.00978598	0.00517482	0.00643931	0.036206	0.0176522	0.0249417	0.0396579	0.0160446	0.0108918	0.0441805	0.0229725	0.0184865	0.021297	0.0272903
39	0.0593718	0.0349375	0.0121464	0.01651	0.00578086	0.0379737	0.0139645	0.024443	0.0300547	0.0154277	0.00253294	0.050091	0.0252695	0.0176529	0.0204765	0.0221866
40	0.0512372	0.0226703	0.00574997	0.00862041	0.00729592	0.0364484	0.0127192	0.0260112	0.0399311	0.00680864	0.0112394	0.0377268	0.0222049	0.0157839	0.0176947	0.0284787
MEAN													0.021571	0.0153763	0.0186217	0.0199089
MEDIAN													0.0215814	0.0158196	0.0177239	0.0192354

### Sheet: 3D
						Participant number
Dynamic number	1	2	3	4	5	6	7	8	9	10	11	12	AVERAGE	STDEV	MEDIAN	IQR
1	-0.00406055	-0.00592163	-0.0131403	-0.00104979	-0.00877631	0.0133929	-0.010219	-0.0125825	0.00330502	-0.00465316	-0.00905837	-0.00219087	-0.00457955	0.00746035	-0.00528739	0.00938745
2	-0.00159346	0.00654501	-0.00549808	0.00083334	0.0070199	0.0111418	-0.00175994	-0.00560065	0.0153477	0.00116366	0.0105499	-0.000879024	0.00310585	0.00685836	0.0009985	0.012333
3	-0.000631915	-0.00490924	0.00164941	0.00490171	0.0108726	0.0062562	-0.00386138	-0.000378853	0.011166	-0.00135482	0.000752286	-0.00131323	0.00192907	0.00528983	0.000186717	0.00873394
4	-0.0012811	0.00867799	-0.00291615	0.00797096	0.00501598	0.0137822	-0.00572812	-0.00428678	-0.00601569	-0.00196301	-0.00442814	-0.00139086	0.000619773	0.00655232	-0.00167694	0.0124698
5	0.00382481	0.000187423	0.0102387	0.00245821	0.00286286	-0.00617199	-0.00079816	0.0034609	0.00391438	-0.0024456	0.00341873	0.00107842	0.00183572	0.00402445	0.00266053	0.00390618
6	0.00445537	-0.00585547	0.00614671	-0.00316265	-0.00183198	-0.0111327	0.00889666	0.00380288	0.00712284	-0.000549592	0.00691398	0.0017158	0.00137683	0.00604425	0.00275934	0.00913084
7	0.00523059	0.00667842	0.00943981	-0.00238339	0.00251264	-0.00428964	0.00160833	0.0105318	-0.00480913	0.00372475	-0.00371635	0.000416061	0.00207866	0.00525796	0.00206048	0.0100854
8	-0.00341193	-0.000609353	-0.00165551	-0.00106112	-0.00904043	-0.0103749	0.0100458	0.00497607	-0.00651902	0.00261778	-0.00111647	-0.00275055	-0.00157497	0.00571539	-0.00138599	0.00739605
9	-0.00188307	-0.000300542	-0.000649573	-0.00688761	-0.00339481	-0.0102863	0.00614549	0.00153395	-0.0217017	0.00455646	0.0038901	-0.00158101	-0.00254655	0.00763061	-0.00111529	0.0083247
10	-0.00247168	0.00504103	-0.000474083	-0.0111857	-0.0039041	0.00679284	0.00867929	0.00168402	-0.00924491	0.00471742	-0.00511926	0.0040851	-0.00011667	0.00637374	0.000604967	0.00968687
11	0.00334094	-0.008887	-0.000710246	0.0198404	-0.00236371	-0.00548866	0.0126926	0.000183189	-0.0264199	0.0112563	-0.00258509	0.00470195	0.000463393	0.0118016	-0.000263528	0.0149263
12	0.00884317	-0.00153524	0.00446576	0.0102757	0.00560812	0.00411707	0.0126074	0.0100614	-0.000699242	0.00522584	0.000723127	0.00388108	0.00529784	0.00448481	0.0048458	0.00702335
13	0.00656827	0.00226805	0.0122787	0.0091983	0.00223369	0.0244954	0.00941217	0.0152805	0.0110357	0.00474824	-0.00156054	0.0110422	0.00891673	0.00691087	0.00930523	0.00890095
14	0.01406	0.0106475	0.0207652	0.0102118	0.00245554	0.0136599	0.0197135	0.0166413	0.0129075	0.00962973	0.00287099	0.0133679	0.0122442	0.00565627	0.0131377	0.00734309
15	0.013378	0.00663936	0.0231086	0.0097737	0.00710091	0.0185415	0.00860637	0.0185046	0.0100018	0.0104992	0.0129831	0.0149224	0.0128383	0.00510731	0.0117412	0.00903197
16	0.0158513	-0.0037753	0.0104266	0.0140328	0.00111691	0.0326053	0.0134556	0.024762	0.0208596	0.014042	0.00828759	0.0182044	0.0141557	0.00980482	0.0140374	0.0119433
17	0.0212563	0.00742277	-0.000960702	0.00803415	0.00454103	0.0432332	0.0103871	0.0204491	0.0182726	0.0179651	0.0138069	0.0193903	0.0153165	0.0112666	0.015886	0.0127696
18	0.0116784	0.0112182	0.0151029	0.00813554	0.00179377	0.033741	0.00644876	0.029732	0.0174258	0.0191901	0.0111843	0.0181927	0.0153203	0.0092206	0.0133906	0.0114035
19	0.0110611	0.014401	0.0195917	0.0258716	0.000513664	0.0360109	0.00436208	0.0296722	0.014689	0.0206172	0.0104279	0.0226018	0.017485	0.0103183	0.0171404	0.015919
20	0.0100446	0.0144426	0.0143918	0.0179574	-0.000290114	0.0341801	0.00705922	0.0358893	0.00162136	0.0225776	0.0172572	0.0251069	0.0166865	0.0114598	0.0158499	0.01618
21	0.00875284	0.0136769	0.00746819	0.0242141	0.000619199	0.0327016	0.0101152	0.0324674	-0.00309941	0.025704	0.0165842	0.0206458	0.0158208	0.0116775	0.0151306	0.0189632
22	0.0099188	0.0224256	0.0167949	0.0350227	-0.00380087	0.01241	0.0143527	0.0309937	-0.0149372	0.0265421	0.00912925	0.0262095	0.0154218	0.0144251	0.0155738	0.0179336
23	0.0118607	0.0118871	0.0171572	0.0321635	0.0024563	0.00994432	0.0095873	0.0328075	-0.00214876	0.0282173	0.0149872	0.0376944	0.0172178	0.0126953	0.0134372	0.0193488
24	0.0129612	0.0297321	-0.00796067	0.0541529	0.000220095	0.0183346	0.00902816	0.035313	0.00253039	0.0337486	0.00741559	0.0320013	0.0189564	0.0181531	0.0156479	0.0279454
25	0.0116488	0.0304644	0.0111827	0.0476627	-0.00131056	0.0166932	0.00428715	0.0385211	-0.00161043	0.0297727	0.0149969	0.0299183	0.0193523	0.0158347	0.0158451	0.0230198
26	0.00803682	0.0252057	0.016143	0.0468458	-0.00579765	0.0349419	0.0108534	0.0372529	-0.00561723	0.0334448	0.0133054	0.0242565	0.0199059	0.0167216	0.0201998	0.0253704
27	0.018009	0.0115236	0.00740603	0.0354826	-0.00673792	0.0238733	0.0166101	0.0364294	0.0205933	0.0256859	0.013048	0.0385403	0.0200386	0.0131778	0.0193012	0.0154682
28	0.013627	0.0159287	0.0162851	0.0223733	0.00172381	0.0273764	0.00717411	0.0375265	0.0260522	0.0298323	0.0222391	0.0388632	0.0215835	0.0112847	0.0223062	0.0126372
29	0.021671	0.017488	0.0209914	0.0263269	-0.00445593	0.0141982	0.00691747	0.0497563	0.000295141	0.0313141	0.0200516	0.0451641	0.0208099	0.0161811	0.0205215	0.0151957
30	0.0131104	0.0211816	0.0137423	0.0445003	-0.00725555	0.0200758	0.011317	0.0513848	0.0108673	0.0312634	0.0206956	0.0424328	0.0227763	0.0168227	0.0203857	0.0219106
31	0.0182095	0.0183717	0.0084504	0.0300109	-0.00468334	0.0194762	0.00509109	0.0585258	0.0191944	0.0315427	0.0149523	0.0333222	0.0210387	0.0161792	0.0187831	0.017067
32	0.016638	0.017657	0.00904558	0.0549611	-0.00754825	0.0223136	0.000668259	0.0557318	0.0391027	0.0352916	0.0201651	0.0415757	0.0254668	0.0201798	0.0212394	0.0283274
33	0.0154841	0.0220842	0.01932	0.0441989	-0.00387275	0.0207618	0.00840325	0.0593903	0.0314608	0.037968	0.0198902	0.049273	0.0270302	0.018054	0.021423	0.0211647
34	0.0172975	0.0311909	-0.000537427	0.0427591	-0.000971215	0.0249645	0.00861102	0.0590419	0.024725	0.0332751	0.0185722	0.0508846	0.0258178	0.0189233	0.0248448	0.0205202
35	0.0156439	0.0240791	-0.00488685	0.0344374	-0.0042673	0.023265	0.0056977	0.0602289	0.0175218	0.0237304	0.0189381	0.0521184	0.0222089	0.0197257	0.0211016	0.0135113
36	0.0149082	0.0145845	0.00366119	0.0312246	-0.01362	0.0585012	0.00993138	0.0643823	0.021029	0.0303745	0.0186335	0.061959	0.0262975	0.0243595	0.0198313	0.0246225
37	0.0183525	0.0222718	0.0171828	0.0435021	-0.00703413	0.0254049	0.00207548	0.0581855	-0.00558221	0.0301411	0.0187384	0.0536762	0.0230762	0.0210779	0.0205051	0.0200754
38	0.0127177	-0.00153365	0.0124577	0.0239064	-0.00978067	0.024641	0.00627531	0.0654902	0.00703535	0.0238935	0.0180611	0.0553235	0.019874	0.0217205	0.0153894	0.0172447
39	0.00969889	0.0206312	0.0127101	0.0259019	-0.0116795	0.0133554	0.00211989	0.063795	0.0265918	0.031696	0.0208948	0.0523588	0.0223395	0.0205435	0.020763	0.0159106
40	0.0112017	0.0225722	0.0126614	0.0279999	-0.0151837	0.0166059	0.00643651	0.0641571	0.0298217	0.0255379	0.021865	0.0573036	0.0234149	0.0212503	0.0222186	0.0161588
MEAN													0.0214224	0.0174494	0.0192224	0.0196198
MEDIAN
