## Supplementary material for "Comparison of 2D and 3D oxygen-enhanced MRI of the placenta": Figure 2

### Sheet: Figure 2
			dR1			ss-2D v ss-3D		ss-2D v vol-3D			ss-2D v ss-3D		ss-2D v vol-3D			ss-2D v ss-3D		ss-2D v vol-3D
Participant number	matching 3D slice	ss-2D	ss-3D	vol-3D		mean	diff	mean	diff		average mean	average std	average mean	average std		95% CI+	95% CI-	95% CI+	95% CI-
1	25	0.0318319	0.0169381	0.0135097		0.024385	0.0148937	0.0226708	0.0183222		-0.00240547	0.0147252	-0.00154795	0.013781		0.026456	-0.0312669	0.0254629	-0.0285588
2	25	0.0277438	0.0290663	0.0237185		0.0284051	-0.00132256	0.0257312	0.00402527		-0.00240547	0.0147252	-0.00154795	0.013781		0.026456	-0.0312669	0.0254629	-0.0285588
3	17	0.00431273	0.0101151	0.0125168		0.00721391	-0.00580235	0.00841476	-0.00820405
4	29	0.0135263	0.0406419	0.0321781		0.0270841	-0.0271157	0.0228522	-0.0186518
5	31	0.00546707	-0.00647516	-0.00305538		-0.000504045	0.0119422	0.00120584	0.00852246
6	20	0.0342151	0.0326536	0.022994		0.0334343	0.0015615	0.0286045	0.0112211
7	28	0.0164505	0.0129358	0.0134657		0.0146932	0.00351472	0.0149581	0.00298485
8	30	0.0223829	0.047066	0.0481106		0.0347244	-0.0246831	0.0352468	-0.0257278
9	34	0.0227234	0.00124595	0.0115332		0.0119847	0.0214774	0.0171283	0.0111901
10	24	0.0120954	0.0255507	0.0307014		0.0188231	-0.0134553	0.0213984	-0.018606											line length
11	29	0.014045	0.0204561	0.0145883		0.0172505	-0.00641106	0.0143167	-0.00054332											0
12	20	0.0375302	0.0409954	0.0406387		0.0392628	-0.00346518	0.0390844	-0.00310846											0.1

### Sheet: Figure 3
			T1			ss-2D v ss-3D		ss-2D v vol-3D			ss-2D v ss-3D		ss-2D v vol-3D			ss-2D v ss-3D		ss-2D v vol-3D
Participant number	matching 3D slice	ss-2D	ss-3D	vol-3D		mean	diff	mean	diff		average mean	average std	average mean	average std		95% CI+	95% CI-	95% CI+	95% CI-
1	25	1305.04	1501.77	1441.92		1403.41	-196.734	1373.48	-136.876		63.0876	110.281	87.2791	112.925		279.238	-153.062	308.612	-134.054
2	25	1591.92	1553.49	1472.89		1572.7	38.4319	1532.41	119.024		63.0876	110.281	87.2791	112.925		279.238	-153.062	308.612	-134.054
3	17	1653.94	1418.31	1406.73		1536.13	235.629	1530.33	247.215
4	29	1679.53	1693.47	1723.5		1686.5	-13.9423	1701.51	-43.967
5	31	1646.45	1576.3	1592.24		1611.37	70.1529	1619.35	54.2112
6	20	1643.54	1474.69	1452.13		1559.12	168.85	1547.84	191.409
7	28	1640.57	1451.3	1373.95		1545.93	189.27	1507.26	266.622
8	30	1579.78	1548.51	1522		1564.15	31.2672	1550.89	57.7853											line length
9	34	1608.27	1524.35	1539.87		1566.31	83.9186	1574.07	68.3997											0
10	24	1632.55	1599.72	1543.01		1616.14	32.8312	1587.78	89.5458											2000
11	29	1678.76	1605.89	1606.3		1642.32	72.8743	1642.53	72.457
12	20	1571.64	1527.14	1510.12		1549.39	44.5019	1540.88	61.5235
