## Supplementary material for "Comparison of 2D and 3D oxygen-enhanced MRI of the placenta": Table 1

### Sheet: Table 1
Participant number	Maternal Age Range	BMI	Gestational age at scan	Delivery gestation	Birth weight	IBR(centile)	Position
	years		days	day	g
1	31-35	24.3	196	266	2730	10.8	Posterior
2	16-20	29	169	280	3289	19.7	Anterior
3	26-30	36.9	176	292	2900	1.3*	Anterior
4	27-30	37.9	172	265	2900	17	Posterior
5	36-40	28.3	195	270	3420	59.4	Posterior
6	21-25	25	169	282	3674	41	Anterior
7	36-40	18.1	178	273	3682	81	Posterior
8	26-30	29.7	174	236	2660	98	Posterior
9	26-30	26.8	170	275	2500	1.4*	Anterior
10	31-35	17.4	176	286	2950	12	Posterior
11	26-30	21.3	106	287	3106	15	Posterior
12	31-35	21.5	194	272	2830	7	Anterior
MEDIAN		25.9	175	274	2925	18.35		*Abnormal based on an individualised birth ratio (IBR) <5th percentile.
PERCENTILE 25		21.45	169.75	269	2805	12.75
PERCENTILE 75		29.175	182	283	3321.75	54.8

### Sheet: Table 2 median
			median dR1			median T1b
Participant number		ss-2D	ss-3D	vol-3D	ss-2D	ss-3D	vol-3D		matching 3D slice
1		0.0318319	0.0169381	0.0135097	1305.04	1501.77	1441.92		25
2		0.0277438	0.0290663	0.0237185	1591.92	1553.49	1472.89		25
3		0.00431273	0.0101151	0.0125168	1653.94	1418.31	1406.73		17
4		0.0135263	0.0406419	0.0321781	1679.53	1693.47	1723.5		29
5		0.00546707	-0.00647516	-0.00305538	1646.45	1576.3	1592.24		31
6		0.0342151	0.0326536	0.022994	1643.54	1474.69	1452.13		20
7		0.0164505	0.0129358	0.0134657	1640.57	1451.3	1373.95		28
8		0.0223829	0.047066	0.0481106	1579.78	1548.51	1522		30
9		0.0227234	0.00124595	0.0115332	1608.27	1524.35	1539.87		34
10		0.0120954	0.0255507	0.0307014	1632.55	1599.72	1543.01		24
11		0.014045	0.0204561	0.0145883	1678.76	1605.89	1606.3		29
12		0.0375302	0.0409954	0.0406387	1571.64	1527.14	1510.12		20
Median values	Average	0.0201937	0.0225991	0.0217416	1602.67	1539.58	1515.39
	Min	0.00431273	-0.00647516	-0.00305538	1305.04	1418.31	1373.95
	Max	0.0375302	0.047066	0.0481106	1679.53	1693.47	1723.5

### Sheet: Table 2 IQR
			IQR dR1			IQR T1b
Participant number		ss-2D	ss-3D	vol-3D	ss-2D	ss-3D	vol-3D		matching 3D slice
1		0.0311131	0.0164549	0.0146776	171.114	126.426	155.759		25
2		0.0479439	0.0319295	0.0332272	170.957	257.672	338.816		25
3		0.0208659	0.0272097	0.0237948	234.922	180.715	235.505		17
4		0.0197409	0.0448061	0.0380388	275.287	337.833	340.305		29
5		0.0119189	0.0153802	0.0190636	106.496	150.303	190.111		31
6		0.0224895	0.0223839	0.0293274	194.433	190.713	213.712		20
7		0.0216865	0.0289322	0.0246918	152.695	197.631	225.615		28
8		0.0255836	0.0241716	0.0356095	134.392	144.217	160.578		30
9		0.0339063	0.021296	0.0242585	193.333	185.696	180.39		34
10		0.0224264	0.0217925	0.0357429	159.541	302.696	251.026		24
11		0.0174387	0.0217808	0.0231297	244.655	122.345	152.216		29
12		0.0175092	0.0193413	0.0274904	86.5981	159.016	158.557		20
Median values	Average	0.0243852	0.0246232	0.0274147	177.035	196.272	216.883
	Min	0.0119189	0.0153802	0.0146776	86.5981	122.345	152.216
	Max	0.0479439	0.0448061	0.0380388	275.287	337.833	340.305

### Sheet: Table 2 median correlation 
			median dR1			median T1b
Participant number	Gestational age at scan	ss-2D	ss-3D	vol-3D	ss-2D	ss-3D	vol-3D		matching 3D slice
1	196	0.0318319	0.0169381	0.0135097	1305.04	1501.77	1441.92		25
2	169	0.0277438	0.0290663	0.0237185	1591.92	1553.49	1472.89		25
3
4	172	0.0135263	0.0406419	0.0321781	1679.53	1693.47	1723.5		29
5	195	0.00546707	-0.00647516	-0.00305538	1646.45	1576.3	1592.24		31
6	169	0.0342151	0.0326536	0.022994	1643.54	1474.69	1452.13		20
7	178	0.0164505	0.0129358	0.0134657	1640.57	1451.3	1373.95		28
8	174	0.0223829	0.047066	0.0481106	1579.78	1548.51	1522		30
9
10	176	0.0120954	0.0255507	0.0307014	1632.55	1599.72	1543.01		24
11	186	0.014045	0.0204561	0.0145883	1678.76	1605.89	1606.3		29
12	194	0.0375302	0.0409954	0.0406387	1571.64	1527.14	1510.12		20
Median values	Average	0.0215288	0.0259829	0.023685	1596.98	1553.23	1523.81
	Min	0.00546707	-0.00647516	-0.00305538	1305.04	1451.3	1373.95
	Max	0.0375302	0.047066	0.0481106	1679.53	1693.47	1723.5
Correlation with gestation	r	0	-0.25	-0.17	0.22	0.11	0
	P	0.99	0.14	0.24	0.17	0.77	0.99

### Sheet: Table 2 IQR correlation
			IQR dR1			IQR T1b
Participant number	Gestational age at scan	ss-2D	ss-3D	vol-3D	ss-2D	ss-3D	vol-3D		matching 3D slice
1	196	0.0311131	0.0164549	0.0146776	171.114	126.426	155.759		25
2	169	0.0479439	0.0319295	0.0332272	170.957	257.672	338.816		25
3
4	172	0.0197409	0.0448061	0.0380388	275.287	337.833	340.305		29
5	195	0.0119189	0.0153802	0.0190636	106.496	150.303	190.111		31
6	169	0.0224895	0.0223839	0.0293274	194.433	190.713	213.712		20
7	178	0.0216865	0.0289322	0.0246918	152.695	197.631	225.615		28
8	174	0.0255836	0.0241716	0.0356095	134.392	144.217	160.578		30
9
10	176	0.0224264	0.0217925	0.0357429	159.541	302.696	251.026		24
11	186	0.0174387	0.0217808	0.0231297	244.655	122.345	152.216		29
12	194	0.0175092	0.0193413	0.0274904	86.5981	159.016	158.557		20
Median values	Average	0.0237851	0.0246973	0.0281676	169.617	198.885	218.67
	Min	0.0119189	0.0153802	0.0146776	86.5981	122.345	152.216
	Max	0.0479439	0.0448061	0.0380388	275.287	337.833	340.305
Correlation with gestation	r	-0.18	-0.45	-0.64	0.19	-0.39	-0.45
	P	0.23	0.03	0.005	0.2	0.05	0.03
